# PREVALENCE AND TREATMENT OUTCOME OF ANORECTAL MALFORMATION AT MNAZI MMOJA REFERRAL HOSPITAL 2018-2022

**DOI:** 10.1101/2024.09.03.24310510

**Authors:** Ahmad Moshi Chongera, Abdulkarim Hamad Ally, Mwanakhamis Vuai Mussa, Yasinta Edison Mnyaruge, Said A Said, Mwanabaraka Saleh Haji

## Abstract

**BACKGROUND:** Anorectal Malformations (ARM) are congenital defects where the anus and rectum do not form correctly, presenting a range of complexities that often necessitate intricate surgical interventionist global incidence of ARM is approximately 1 in 2000 to 5000 live births. In developing countries like Tanzania, managing ARMs poses significant challenges due to late presentations, shortage of trained pediatric surgeons and inadequate diagnostic facilities. This study aimed to evaluate the prevalence and treatment outcomes of ARM at Mnazi Mmoja Hospital (MMH) over five years 2018 to 2022

**OBJECTIVES:** including analyzing patient demographics (age and sex), the prevalence of ARMs, common types, surgical procedure used and associated complications. A retrospective, descriptive cross-sectional study was conducted using data from structed questionnaire, which were analyzed with SPSS software.

**RESULTS:** revealed that the sex distribution of patients was nearly equal, with ARM cases increasing from 8 (9.9%) in 2018 to 33(40.7%) in 2022. The majority of cases were in Urban Wes (49.9%), and most patients (90.1%) had major ARMs. Surgical treatments included three-stage procedures (65.4%) and one-stage procedures (13.6%), with a postoperative complication rate of 17.2%. survival was high, with 90.1% survival rate and low mortality rate of 9.9%

**CONCLUSION:** ARM remains a prevalent and challenging surgical issue in Zanzibar, constituting 35% 0f pediatric gastrointestinal surgeries. Implementing modern single-stage surgical approaches could potentially improve patient outcomes and reduces complications
