## Supplementary material for "PREVALENCE AND TREATMENT OUTCOME OF ANORECTAL MALFORMATION AT MNAZI MMOJA REFERRAL HOSPITAL 2018-2022": This is table of data for patient used for analysis

### Sheet: Sheet3
S/NO	ADDMISSION YEAR	REPORTED AREA	AGE	SEX	PRESENTING COMPLAIN	DIAGNOSIS	TIME OF FIRST DX	PLACE OF DX	TYPE OF SURGERY	COMPLICATION	LIVING STATUS	HOSPITAL STAY	ANORECTAL MALFORMATION
1	3	4	1	2	1	1	1	1	1	6	0	1	1
2	3	2	2	2	1	1	3	2	1	6	0	3	1
3	3	1	2	2	3	2	3	3	3	1	0	3	1
4	2	3	2	1	1	1	2	2	1	5	1	1	1
5	4	4	2	2	1	2	2	3	1	6	0	2	1
6	3	3	2	1	1	1	2	3	1	6	0	2	1
7	3	1	3	2	3	3	3	3	1	6	0	2	1
8	4	4	3	1	1	1	3	2	1	6	0	1	1
9	5	3	3	1	1	1	3	2	1	6	0	2	1
10	5	4	1	1	1	2	3	3	3	6	0	2	1
11	4	4	3	1	1	2	3	3	3	5	1	1	1
12	4	4	1	1	1	2	3	1	3	6	0	1	1
13	1	4	2	2	1	1	3	3	1	6	0	1	1
14	1	4	3	2	1	3	3	2	1	2	0	1	1
15	3	3	2	2	3	3	3	3	1	6	0	2	1
16	3	4	2	2	3	3	3	3	1	6	0	1	1
17	5	4	1	2	1	2	3	3	3	6	0	2	1
18	5	4	2	1	1	1	2	2	1	6	1	1	1
19	5	4	1	1	3	3	3	3	1	6	0	2	1
20	4	4	1	1	1	1	3	3	1	6	1	1	1
21	4	3	1	1	1	4	3	3	1	6	0	1	2
22	3	4	1	1	1	1	2	3	1	6	0	1	1
23	3	4	2	1	1	1	2	3	1	6	0	1	1
24	3	2	1	2	1	2	3	3	3	1	0	1	1
25	3	3	1	1	1	1	1	3	1	6	0	1	1
26	4	1	1	1	1	1	2	3	1	6	0	1	1
27	4	1	2	1	1	2	2	3	3	6	0	1	1
28	4	4	2	1	1	4	2	3	1	6	0	1	2
29	5	4	1	1	1	4	1	3	1	2	0	1	2
30	5	2	1	1	1	4	1	3	1	6	0	1	2
31	5	1	2	1	1	1	2	2	1	6	0	1	1
32	2	1	1	2	3	1	3	3	1	6	0	2	1
33	2	1	1	2	1	1	1	3	1	6	0	1	1
34	1	1	1	2	1	1	1	3	1	6	0	1	1
35	1	4	1	1	1	1	3	3	1	1	0	3	1
36	5	4	2	2	2	2	1	3	3	6	0	1	1
37	1	1	1	2	1	1	2	1	1	6	0	1	1
38	1	3	1	2	1	4	2	3	1	6	0	1	2
39	3	1	2	2	1	4	2	3	1	5	1	1	2
40	3	4	1	2	1	4	2	3	1	6	0	1	2
41	3	4	1	1	1	1	2	3	1	2	0	2	1
42	4	3	1	2	1	1	1	3	1	6	0	1	1
43	3	3	1	1	1	1	2	3	1	6	0	1	1
44	5	4	1	1	1	1	2	3	1	2	0	1	1
45	3	3	1	1	1	1	1	3	1	6	0	1	1
46	3	4	1	1	1	1	2	3	1	6	0	1	1
47	2	2	1	2	1	1	1	3	1	6	0	1	1
48	1	4	1	2	1	1	1	3	1	6	0	1	1
49	1	3	1	1	1	1	2	3	1	6	0	1	1
50	4	1	1	1	1	1	1	3	1	6	1	1	1
51	4	4	1	1	3	2	3	3	3	5	0	1	1
52	2	3	1	2	1	1	2	3	1	6	0	1	1
53	5	4	1	2	1	1	2	3	1	6	0	2	1
54	5	4	1	2	4	1	2	3	1	6	0	1	1
55	5	1	2	2	2	3	2	3	1	6	0	1	1
56	5	2	1	2	1	1	3	3	2	6	0	1	1
57	5	4	1	2	1	1	2	3	2	6	0	1	1
58	5	1	2	2	1	1	2	3	1	6	0	1	1
59	5	1	2	1	1	1	1	3	2	6	0	1	1
60	5	3	2	2	1	1	1	3	2	6	0	1	1
61	5	4	1	1	1	1	1	3	2	6	0	1	1
62	5	4	1	1	1	1	2	3	1	6	0	3	1
63	5	4	1	1	1	1	1	3	2	6	0	1	1
64	5	2	2	2	1	1	2	3	1	6	0	1	1
65	5	1	2	1	1	1	1	3	3	6	0	1	1
66	5	4	1	2	1	1	1	3	1	6	1	1	1
67	5	4	1	1	2	1	3	2	1	6	0	2	1
68	5	2	2	2	1	1	1	3	3	3	0	3	1
69	5	1	1	2	1	1	1	3	2	6	1	1	1
70	5	4	3	1	2	1	1	3	1	6	0	3	1
71	5	2	2	2	1	1	1	3	2	6	0	2	1
72	5	4	2	2	1	1	1	3	2	6	0	2	1
73	4	4	2	1	1	1	1	3	2	6	0	2	1
74	4	1	3	2	3	4	3	3	2	6	0	2	2
75	4	4	3	1	1	1	3	3	3	1	0	2	1
76	4	4	2	2	1	1	1	3	3	1	0	2	1
77	4	3	1	2	1	1	1	3	3	6	0	2	1
78	4	1	3	1	1	1	1	3	3	6	0	2	1
79	5	4	2	2	1	1	1	3	3	6	0	2	1
80	5	2	2	2	1	1	1	3	3	6	0	2	1
81	5	4	1	1	1	1	1	3	1	6	0	3	1
